# Integrating Genetic, Environmental, Cognitive, and Temperament Data for ADHD Prediction in Explainable Deep Learning Models

**DOI:** 10.64898/2026.06.29.26356796

**Authors:** Eric J. Barnett, Michael A. Mooney, Yanli Zhang James, Peter Ryabinin, Stephen V. Faraone

## Abstract

**Objective:** Attention-deficit/hyperactivity disorder (ADHD) is clinically and etiologically heterogeneous, and diagnostic decisions may benefit from integrating multiple sources of information. We developed an explainable deep learning approach to test whether genetic, environmental, cognitive, demographic, and temperament data could classify ADHD diagnosis and identify features contributing to model decisions.

**Method:** We analyzed participants from the Oregon ADHD-1000 cohort split into training, validation, and test subsets. We trained modular neural network models classifying ADHD case-control status using SNP-level genotype data with biological annotations, polygenic scores, demographics, parenting and family conflict, stress and trauma, geocoded measures, cognitive task measures, temperament factor scores, and missingness indicators. Hyperparameter optimization selected model architecture and feature block inclusion. We evaluated model performance using AUC, precision-recall curves, calibration analyses, prediction certainty analyses, and decision curve analysis. We used integrated gradients to quantify block-level, feature-level, and individualized feature importance.

**Results:** The best model using temperament features had an AUC of 0.97 in the held-out test subset, with high accuracy, sensitivity, and specificity and a Brier score of 0.06. The best model excluding temperament had an AUC of 0.75. Feature importance analyses highlighted temperament, demographic, and cognitive domains in the temperament-inclusive model.

Individualized explanations showed that prediction drivers varied across participants and could help reveal conflicting or supporting evidence across domains.

**Conclusion:** Explainable, multi-modal classification models can integrate heterogeneous ADHD-relevant information and identify features that contribute to individual predictions. These types of models may advance ADHD risk modeling research and clinician-led decision support, especially in complex or diagnostically uncertain cases.
