## Supplement 2 for "Integrating Genetic, Environmental, Cognitive, and Temperament Data for ADHD Prediction in Explainable Deep Learning Models"

### Sheet: Supplementary Table 4
Supplementary Table 4: Individual Variable Definitions
Feature Name	Feature Block	Description
Stop_SSRTAve_INT_Y1	cognitive	Stop Signal RT Year 1
STOP_SDGort_Y1	cognitive	Stop Task SDRT on Go Trials Year 1
STOP_MRT_INT_Y1	cognitive	Stop Task Mean RT on Go Trials Year 1
DPRIME1_Y1	cognitive	CPT DPRIME VS CATCH Year 1
DPRIME2_Y1	cognitive	CPT DPRIME VS STIM Year 1
SSFD_NumComplete_Y1	cognitive	SSpan FW Total Number of Items Attempted
SSBK_NumComplete_Y1	cognitive	SSpan BK Total Number of Items Attempted
N1backAcc_Y1	cognitive	1back % accuracy
N2backAcc_Y1	cognitive	2back % accuracy
v_Y1	cognitive	drift rate
Y1_CLWRD_COND1	cognitive	Condition 1 Color Naming score
Y1_CLWRD_COND2	cognitive	Condition 2 Word Reading score
Y1_TRAILS_COND2	cognitive	Trails Condition 2 (number sequencing) time
Trail_Making_Test_Letter_Sequencing_Raw_Score	cognitive	Trails letter sequencing time
Y1_TRAILS_RES	cognitive	standardized residual TR
Y1_Digits_Bkwd_Rs	cognitive	WISC Digit Span Backward Raw score
Y1_Digits_Frwd_Rs	cognitive	WISC Digit Span Forward Raw score
V1AGE_YEARS	demographics	age of child at V1 (screening visit)
Y1_HIGHEST_REL_JOB_SCORE	demographics	Highest Job Score in Adults IN CHILD'S HOUSEHOLD (50% or more time spent with child): jobs are scored according to Nam-Powers occupational status scores from the 2000 census
SEX_1	demographics	male
SEX_2	demographics	female
COMBINEDRACE_1	demographics	POC
COMBINEDRACE_5	demographics	white
RACE_ETHNICITY_1	demographics	POC and/or Hispanic
RACE_ETHNICITY_3	demographics	White & Non-Hispanic
CHILD_ETHNICITY_1	demographics	Hispanic/Latino
CHILD_ETHNICITY_2	demographics	Non-Hispanic
CHILD_RACE1_1	demographics	American Indian/Alaska Native/Eskimo
CHILD_RACE1_2	demographics	Asian/East Indian
CHILD_RACE1_3	demographics	Black
CHILD_RACE1_4	demographics	Native Hawaiian/Pacific Islander
CHILD_RACE1_5	demographics	White/Middle Eastern
CHILD_RACE1_7	demographics	Other
CHILD_RACE2_2	demographics	Asian/East Indian
CHILD_RACE2_3	demographics	Black
CHILD_RACE2_4	demographics	Native Hawaiian/Pacific Islander
CHILD_RACE2_5	demographics	White/Middle Eastern
CHILD_RACE2_6	demographics	no additional race
CHILD_RACE3_5	demographics	White/Middle Eastern
CHILD_RACE3_6	demographics	no additional race
PRIMELIVE_1	demographics	Bio-Mother
PRIMELIVE_2	demographics	Bio-Father
PRIMELIVE_3	demographics	Both Bio Parents
PRIMELIVE_4	demographics	Neither (i.e. adoptive)
PRIME_INCOME_1	demographics	< 25,000
PRIME_INCOME_2	demographics	< 35,000
PRIME_INCOME_3	demographics	< 50,000
PRIME_INCOME_4	demographics	< 75,000
PRIME_INCOME_5	demographics	< 100,000
PRIME_INCOME_6	demographics	< 130,000
PRIME_INCOME_7	demographics	< 150,000
PRIME_INCOME_8	demographics	> 150,000
adi_wsum	geocoded measures	Area Deprivation Index weighted sum based on Kind et al., Annals of Internal Medicine, 2014
r_ED_nat	geocoded measures	Nationally-normed Child Opportunity Scores (from 1 to 100) for the education domain
r_SE_nat	geocoded measures	Nationally-normed Child Opportunity Scores (from 1 to 100) for the social and economic domain.
r_COI_nat	geocoded measures	Child Opportunity Index - Nationally-normed Child Opportunity Scores (from 1 to 100) for the overall COI.
NO2_exposure_avg	geocoded measures	Annual average of NO2 at primary residential address at 1x1km2
PM2.5_exposure_avg	geocoded measures	Annual average of PM 2.5 at primary residential address at 1x1km2
decile	geocoded measures	Estimated lead risk in census tract of primary residential address (1-10 scale)
Y1_HIGHEST_REL_JOB_SCORE_missing	missingness	missing data indicators (1 = missing, 0 = present)
Y2_P_C_ALABAMA_INV_missing	missingness	missing data indicators (1 = missing, 0 = present)
Y2_P_C_ALABAMA_PP_missing	missingness	missing data indicators (1 = missing, 0 = present)
Y2_P_C_ALABAMA_PM_missing	missingness	missing data indicators (1 = missing, 0 = present)
Y2_P_C_ALABAMA_ID_missing	missingness	missing data indicators (1 = missing, 0 = present)
Y1_P_C_OLEARY_TOT_missing	missingness	missing data indicators (1 = missing, 0 = present)
Y1_P_F_FES_COH_RS_missing	missingness	missing data indicators (1 = missing, 0 = present)
Y1_P_F_FES_EXP_RS_missing	missingness	missing data indicators (1 = missing, 0 = present)
Y1_P_F_FES_CONF_RS_missing	missingness	missing data indicators (1 = missing, 0 = present)
Y1_P_F_FES_IND_RS_missing	missingness	missing data indicators (1 = missing, 0 = present)
Y1_P_F_FES_ACH_RS_missing	missingness	missing data indicators (1 = missing, 0 = present)
Y1_P_F_FES_CUL_RS_missing	missingness	missing data indicators (1 = missing, 0 = present)
Y1_P_F_FES_ACT_RS_missing	missingness	missing data indicators (1 = missing, 0 = present)
Y1_P_F_FES_REL_RS_missing	missingness	missing data indicators (1 = missing, 0 = present)
Y1_P_F_FES_ORG_RS_missing	missingness	missing data indicators (1 = missing, 0 = present)
Y1_P_F_FES_CONT_RS_missing	missingness	missing data indicators (1 = missing, 0 = present)
Y1_P_F_FES_COH_SS_missing	missingness	missing data indicators (1 = missing, 0 = present)
Y1_P_F_FES_EXP_SS_missing	missingness	missing data indicators (1 = missing, 0 = present)
Y1_P_F_FES_CONF_SS_missing	missingness	missing data indicators (1 = missing, 0 = present)
Y1_P_F_FES_IND_SS_missing	missingness	missing data indicators (1 = missing, 0 = present)
Y1_P_F_FES_ACH_SS_missing	missingness	missing data indicators (1 = missing, 0 = present)
Y1_P_F_FES_CUL_SS_missing	missingness	missing data indicators (1 = missing, 0 = present)
Y1_P_F_FES_ACT_SS_missing	missingness	missing data indicators (1 = missing, 0 = present)
Y1_P_F_FES_REL_SS_missing	missingness	missing data indicators (1 = missing, 0 = present)
Y1_P_F_FES_ORG_SS_missing	missingness	missing data indicators (1 = missing, 0 = present)
Y1_P_F_FES_CONT_SS_missing	missingness	missing data indicators (1 = missing, 0 = present)
Y1_C_KSAD_PTSDON_missing	missingness	missing data indicators (1 = missing, 0 = present)
Y1_C_KSAD_PTSDOFF_missing	missingness	missing data indicators (1 = missing, 0 = present)
Y1_C_KSAD_PTSDON_DSM5_missing	missingness	missing data indicators (1 = missing, 0 = present)
Y1_C_KSAD_PTSDOFF_DSM5_missing	missingness	missing data indicators (1 = missing, 0 = present)
adi_wsum_missing	missingness	missing data indicators (1 = missing, 0 = present)
r_ED_nat_missing	missingness	missing data indicators (1 = missing, 0 = present)
r_SE_nat_missing	missingness	missing data indicators (1 = missing, 0 = present)
r_COI_nat_missing	missingness	missing data indicators (1 = missing, 0 = present)
NO2_exposure_avg_missing	missingness	missing data indicators (1 = missing, 0 = present)
PM2.5_exposure_avg_missing	missingness	missing data indicators (1 = missing, 0 = present)
decile_missing	missingness	missing data indicators (1 = missing, 0 = present)
Stop_SSRTAve_INT_Y1_missing	missingness	missing data indicators (1 = missing, 0 = present)
STOP_SDGort_Y1_missing	missingness	missing data indicators (1 = missing, 0 = present)
STOP_MRT_INT_Y1_missing	missingness	missing data indicators (1 = missing, 0 = present)
DPRIME1_Y1_missing	missingness	missing data indicators (1 = missing, 0 = present)
DPRIME2_Y1_missing	missingness	missing data indicators (1 = missing, 0 = present)
SSFD_NumComplete_Y1_missing	missingness	missing data indicators (1 = missing, 0 = present)
SSBK_NumComplete_Y1_missing	missingness	missing data indicators (1 = missing, 0 = present)
N1backAcc_Y1_missing	missingness	missing data indicators (1 = missing, 0 = present)
N2backAcc_Y1_missing	missingness	missing data indicators (1 = missing, 0 = present)
v_Y1_missing	missingness	missing data indicators (1 = missing, 0 = present)
Y1_CLWRD_COND1_missing	missingness	missing data indicators (1 = missing, 0 = present)
Y1_CLWRD_COND2_missing	missingness	missing data indicators (1 = missing, 0 = present)
Y1_TRAILS_COND2_missing	missingness	missing data indicators (1 = missing, 0 = present)
Trail_Making_Test_Letter_Sequencing_Raw_Score_missing	missingness	missing data indicators (1 = missing, 0 = present)
Y1_TRAILS_RES_missing	missingness	missing data indicators (1 = missing, 0 = present)
Y1_Digits_Bkwd_Rs_missing	missingness	missing data indicators (1 = missing, 0 = present)
Y1_Digits_Frwd_Rs_missing	missingness	missing data indicators (1 = missing, 0 = present)
ATTF_missing	missingness	missing data indicators (1 = missing, 0 = present)
IMP_missing	missingness	missing data indicators (1 = missing, 0 = present)
ACT_missing	missingness	missing data indicators (1 = missing, 0 = present)
ANG_missing	missingness	missing data indicators (1 = missing, 0 = present)
SHY_missing	missingness	missing data indicators (1 = missing, 0 = present)
PAIN_missing	missingness	missing data indicators (1 = missing, 0 = present)
PERC_missing	missingness	missing data indicators (1 = missing, 0 = present)
SAD_missing	missingness	missing data indicators (1 = missing, 0 = present)
AFF_missing	missingness	missing data indicators (1 = missing, 0 = present)
OPEN_missing	missingness	missing data indicators (1 = missing, 0 = present)
ASSERT_missing	missingness	missing data indicators (1 = missing, 0 = present)
HIP_missing	missingness	missing data indicators (1 = missing, 0 = present)
COMBINEDRACE_missing	missingness	missing data indicators (1 = missing, 0 = present)
RACE_ETHNICITY_missing	missingness	missing data indicators (1 = missing, 0 = present)
CHILD_ETHNICITY_missing	missingness	missing data indicators (1 = missing, 0 = present)
CHILD_RACE1_missing	missingness	missing data indicators (1 = missing, 0 = present)
CHILD_RACE2_missing	missingness	missing data indicators (1 = missing, 0 = present)
CHILD_RACE3_missing	missingness	missing data indicators (1 = missing, 0 = present)
PRIMELIVE_missing	missingness	missing data indicators (1 = missing, 0 = present)
PRIME_INCOME_missing	missingness	missing data indicators (1 = missing, 0 = present)
Y1_C_CU_KSAD_PTSDDX_missing	missingness	missing data indicators (1 = missing, 0 = present)
Y1_C_CU_KSAD_PTSDIMP_missing	missingness	missing data indicators (1 = missing, 0 = present)
Y1_C_LT_KSAD_PTSDDX_missing	missingness	missing data indicators (1 = missing, 0 = present)
Y1_C_LT_KSAD_PTSDIMP_missing	missingness	missing data indicators (1 = missing, 0 = present)
Y1_C_CU_KSAD_PTSDDX_DSM5_missing	missingness	missing data indicators (1 = missing, 0 = present)
Y1_C_CU_KSAD_PTSDIMP_DSM5_missing	missingness	missing data indicators (1 = missing, 0 = present)
Y1_C_LT_KSAD_PTSDDX_DSM5_missing	missingness	missing data indicators (1 = missing, 0 = present)
Y1_C_LT_KSAD_PTSDIMP_DSM5_missing	missingness	missing data indicators (1 = missing, 0 = present)
Y1_P_PSI_1_missing	missingness	missing data indicators (1 = missing, 0 = present)
Y1_P_PSI_2_missing	missingness	missing data indicators (1 = missing, 0 = present)
Y1_P_PSI_3_missing	missingness	missing data indicators (1 = missing, 0 = present)
Y1_P_PSI_4_missing	missingness	missing data indicators (1 = missing, 0 = present)
Y1_P_PSI_5_missing	missingness	missing data indicators (1 = missing, 0 = present)
Y1_P_PSI_6_missing	missingness	missing data indicators (1 = missing, 0 = present)
Y1_P_PSI_7_missing	missingness	missing data indicators (1 = missing, 0 = present)
Y1_P_PSI_8_missing	missingness	missing data indicators (1 = missing, 0 = present)
Y1_P_PSI_9_missing	missingness	missing data indicators (1 = missing, 0 = present)
Y1_P_PSI_10_missing	missingness	missing data indicators (1 = missing, 0 = present)
Y1_P_PSI_11_missing	missingness	missing data indicators (1 = missing, 0 = present)
Y1_P_PSI_12_missing	missingness	missing data indicators (1 = missing, 0 = present)
Y1_P_PSI_13_missing	missingness	missing data indicators (1 = missing, 0 = present)
Y1_P_PSI_14_missing	missingness	missing data indicators (1 = missing, 0 = present)
Y1_P_PSI_15_missing	missingness	missing data indicators (1 = missing, 0 = present)
Y1_P_PSI_16_missing	missingness	missing data indicators (1 = missing, 0 = present)
Y1_P_PSI_17_missing	missingness	missing data indicators (1 = missing, 0 = present)
Y1_P_PSI_18_missing	missingness	missing data indicators (1 = missing, 0 = present)
Y1_P_PSI_19_missing	missingness	missing data indicators (1 = missing, 0 = present)
Y1_P_PSI_20_missing	missingness	missing data indicators (1 = missing, 0 = present)
Y2_P_C_ALABAMA_INV	parenting	Alabama - Parent Involvement
Y2_P_C_ALABAMA_PP	parenting	Alabama - Positive Parenting
Y2_P_C_ALABAMA_PM	parenting	Alabama - Poor Monitoring/Supervision
Y2_P_C_ALABAMA_ID	parenting	Alabama - Inconsistent Discipline
Y1_P_C_OLEARY_TOT	parenting	Y1 OLeary Total Overt Hostility Score
Y1_P_F_FES_COH_RS	parenting	Y1 FES Cohesion raw score
Y1_P_F_FES_EXP_RS	parenting	Y1 FES Expressiveness raw score
Y1_P_F_FES_CONF_RS	parenting	Y1 FES Conflict raw score
Y1_P_F_FES_IND_RS	parenting	Y1 FES Independence raw score
Y1_P_F_FES_ACH_RS	parenting	Y1 FES Achievement Orientation raw score
Y1_P_F_FES_CUL_RS	parenting	Y1 FES Intellectual-Cultural Orientation raw score
Y1_P_F_FES_ACT_RS	parenting	Y1 FES Active-Recreational Orientation raw score
Y1_P_F_FES_REL_RS	parenting	Y1 FES Moral-Religious Emphasis raw score
Y1_P_F_FES_ORG_RS	parenting	Y1 FES Organization raw score
Y1_P_F_FES_CONT_RS	parenting	Y1 FES Control raw score
Y1_P_F_FES_COH_SS	parenting	Y1 FES Cohesion standard score
Y1_P_F_FES_EXP_SS	parenting	Y1 FES Expressiveness standard score
Y1_P_F_FES_CONF_SS	parenting	Y1 FES Conflict standard score
Y1_P_F_FES_IND_SS	parenting	Y1 FES Independence standard score
Y1_P_F_FES_ACH_SS	parenting	Y1 FES Achievement Orientation standard score
Y1_P_F_FES_CUL_SS	parenting	Y1 FES Intellectual-Cultural Orientation standard score
Y1_P_F_FES_ACT_SS	parenting	Y1 FES Active-Recreational Orientation standard score
Y1_P_F_FES_REL_SS	parenting	Y1 FES Moral-Religious Emphasis standard score
Y1_P_F_FES_ORG_SS	parenting	Y1 FES Organization standard score
Y1_P_F_FES_CONT_SS	parenting	Y1 FES Control standard score
SCORE	polygenic scores	polygenic risk score
resilience	polygenic scores	polygenic resilience score
Y1_C_KSAD_PTSDON	stress & trauma	Y1 Parent KSAD: PTSD - parent report age of onset
Y1_C_KSAD_PTSDOFF	stress & trauma	Y1 Parent KSAD: PTSD - parent report age of offset
Y1_C_KSAD_PTSDON_DSM5	stress & trauma	Y1 Parent KSAD DSM5: PTSD - age of onset
Y1_C_KSAD_PTSDOFF_DSM5	stress & trauma	Y1 Parent KSAD DSM5: PTSD - age of offset
Y1_C_CU_KSAD_PTSDDX_no...did.not.meet.criteria	stress & trauma	Y1 Parent KSAD DSM5: PTSD - current diagnosis
Y1_C_CU_KSAD_PTSDDX_Rule.out	stress & trauma	Y1 Parent KSAD DSM5: PTSD - current diagnosis
Y1_C_CU_KSAD_PTSDDX_subthreshold	stress & trauma	Y1 Parent KSAD DSM5: PTSD - current diagnosis
Y1_C_CU_KSAD_PTSDDX_yes	stress & trauma	Y1 Parent KSAD DSM5: PTSD - current diagnosis
Y1_C_CU_KSAD_PTSDIMP_mild.impairment	stress & trauma	Y1 Parent KSAD DSM5: PTSD - current impairment
Y1_C_CU_KSAD_PTSDIMP_moderate.impairment	stress & trauma	Y1 Parent KSAD DSM5: PTSD - current impairment
Y1_C_CU_KSAD_PTSDIMP_no.impairment	stress & trauma	Y1 Parent KSAD DSM5: PTSD - current impairment
Y1_C_CU_KSAD_PTSDIMP_severe.impairment	stress & trauma	Y1 Parent KSAD DSM5: PTSD - current impairment
Y1_C_LT_KSAD_PTSDDX_no...did.not.meet.criteria	stress & trauma	Y1 Parent KSAD: PTSD - parent report lifetime-year diagnosis: "no - did not meet criteria"
Y1_C_LT_KSAD_PTSDDX_Rule.out	stress & trauma	Y1 Parent KSAD: PTSD - parent report lifetime-year diagnosis: "Rule out"
Y1_C_LT_KSAD_PTSDDX_subthreshold	stress & trauma	Y1 Parent KSAD: PTSD - parent report lifetime-year diagnosis: "subthreshold"
Y1_C_LT_KSAD_PTSDDX_yes	stress & trauma	Y1 Parent KSAD: PTSD - parent report lifetime-year diagnosis: "yes"
Y1_C_LT_KSAD_PTSDIMP_mild.impairment	stress & trauma	Y1 Parent KSAD: PTSD - parent report lifetime-year impairment
Y1_C_LT_KSAD_PTSDIMP_moderate.impairment	stress & trauma	Y1 Parent KSAD: PTSD - parent report lifetime-year impairment
Y1_C_LT_KSAD_PTSDIMP_no.impairment	stress & trauma	Y1 Parent KSAD: PTSD - parent report lifetime-year impairment
Y1_C_LT_KSAD_PTSDIMP_severe.impairment	stress & trauma	Y1 Parent KSAD: PTSD - parent report lifetime-year impairment
Y1_C_CU_KSAD_PTSDDX_DSM5_ALL_MISSING	stress & trauma	Y1 Parent KSAD DSM5: PTSD - current diagnosis
Y1_C_CU_KSAD_PTSDIMP_DSM5_ALL_MISSING	stress & trauma	Y1 Parent KSAD DSM5: PTSD - current impairment
Y1_C_LT_KSAD_PTSDDX_DSM5_ALL_MISSING	stress & trauma	Y1 Parent KSAD: PTSD - parent report lifetime-year diagnosis: "missing""
Y1_C_LT_KSAD_PTSDIMP_DSM5_ALL_MISSING	stress & trauma	Y1 Parent KSAD: PTSD - parent report lifetime-year impairment
Y1_P_PSI_1_no	stress & trauma	Y1 PSI: divorce
Y1_P_PSI_1_yes	stress & trauma	Y1 PSI: divorce
Y1_P_PSI_2_no	stress & trauma	Y1 PSI: marital reconciliation
Y1_P_PSI_2_yes	stress & trauma	Y1 PSI: marital reconciliation
Y1_P_PSI_3_no	stress & trauma	Y1 PSI: marriage
Y1_P_PSI_3_yes	stress & trauma	Y1 PSI: marriage
Y1_P_PSI_4_no	stress & trauma	Y1 PSI: separation
Y1_P_PSI_4_yes	stress & trauma	Y1 PSI: separation
Y1_P_PSI_5_no	stress & trauma	Y1 PSI: pregnancy
Y1_P_PSI_5_yes	stress & trauma	Y1 PSI: pregnancy
Y1_P_PSI_6_no	stress & trauma	Y1 PSI: other relative moved into the household
Y1_P_PSI_6_yes	stress & trauma	Y1 PSI: other relative moved into the household
Y1_P_PSI_7_no	stress & trauma	Y1 PSI: income increased substantially
Y1_P_PSI_7_yes	stress & trauma	Y1 PSI: income increased substantially
Y1_P_PSI_8_no	stress & trauma	Y1 PSI: went deeply into debt
Y1_P_PSI_8_yes	stress & trauma	Y1 PSI: went deeply into debt
Y1_P_PSI_9_no	stress & trauma	Y1 PSI: moved to new house
Y1_P_PSI_9_yes	stress & trauma	Y1 PSI: moved to new house
Y1_P_PSI_10_no	stress & trauma	Y1 PSI: promotion at work
Y1_P_PSI_10_yes	stress & trauma	Y1 PSI: promotion at work
Y1_P_PSI_11_no	stress & trauma	Y1 PSI: income decreased substantially
Y1_P_PSI_11_yes	stress & trauma	Y1 PSI: income decreased substantially
Y1_P_PSI_12_no	stress & trauma	Y1 PSI: alcohol or drug problem
Y1_P_PSI_12_yes	stress & trauma	Y1 PSI: alcohol or drug problem
Y1_P_PSI_13_no	stress & trauma	Y1 PSI: death of a close family friend
Y1_P_PSI_13_yes	stress & trauma	Y1 PSI: death of a close family friend
Y1_P_PSI_14_no	stress & trauma	Y1 PSI: began new job
Y1_P_PSI_14_yes	stress & trauma	Y1 PSI: began new job
Y1_P_PSI_15_no	stress & trauma	Y1 PSI: child entered new school
Y1_P_PSI_15_yes	stress & trauma	Y1 PSI: child entered new school
Y1_P_PSI_16_no	stress & trauma	Y1 PSI: trouble with superiors at work
Y1_P_PSI_16_yes	stress & trauma	Y1 PSI: trouble with superiors at work
Y1_P_PSI_17_no	stress & trauma	Y1 PSI: child had trouble with teachers at school
Y1_P_PSI_17_yes	stress & trauma	Y1 PSI: child had trouble with teachers at school
Y1_P_PSI_18_no	stress & trauma	Y1 PSI: legal problems
Y1_P_PSI_18_yes	stress & trauma	Y1 PSI: legal problems
Y1_P_PSI_19_no	stress & trauma	Y1 PSI: death of immediate family member
Y1_P_PSI_19_yes	stress & trauma	Y1 PSI: death of immediate family member
Y1_P_PSI_20_no	stress & trauma	Y1 PSI: child suspended or expelled from school
Y1_P_PSI_20_yes	stress & trauma	Y1 PSI: child suspended or expelled from school
ATTF	temperament	attention
IMP	temperament	impulsivity
ACT	temperament	activity
ANG	temperament	anger
SHY	temperament	shyness
PAIN	temperament	pain
PERC	temperament	perceptual sensitivitiy
SAD	temperament	sadness
AFF	temperament	affiliativeness
OPEN	temperament	openness
ASSERT	temperament	assertiveness
HIP	temperament	high-intensity pleasure
957 SNPs	genotype	957 unique SNPs most associated with ADHD

### Sheet: Supplementary Table 5
Supplementary Table 5: Block-level feature importance results for model with temperament
block	n_features	mean_mean_attribution	sd_mean_attribution	mean_mean_attribution_sum	sd_mean_attribution_sum	mean_mean_abs_attribution	sd_mean_abs_attribution	mean_mean_abs_attribution_sum	sd_mean_abs_attribution_sum	prop_of_total_block_importance	p_empirical_vs_10k_null
temperament	12	-0.0144505	0.00305334	-0.173406	0.0366401	0.0498702	0.00260249	0.598443	0.0312299	0.461322	9.999e-05
demographics	35	-8.38559e-05	0.000435984	-0.00293496	0.0152594	0.00813161	0.00045953	0.284607	0.0160835	0.219395	9.999e-05
cognitive	17	-0.00280196	0.000640384	-0.0476333	0.0108865	0.0153735	0.00101531	0.261349	0.0172602	0.201466	0.183082
stress_trauma	64	-0.000161345	8.37519e-05	-0.0103261	0.00536012	0.00158895	0.000127077	0.101693	0.00813296	0.078392	0.0009999
geocoded	7	-0.000323071	0.000414619	-0.0022615	0.00290233	0.00730633	0.000550951	0.0511443	0.00385666	0.0394256	0.662234

### Sheet: Supplementary Table 6
Supplementary Table 6: Feature-level feature importance results for model with temperament
feature_name	block	mean_mean_attribution	sd_mean_attribution	mean_mean_abs_attribution	sd_mean_abs_attribution	p_empirical_vs_10k_null	p_fdr_empirical_vs_null
ACT_scaled	temperament	0.00395918	0.0050329	0.0379612	0.00370011	0.0107989	0.0520662
adi_wsum_scaled	geocoded	0.000665143	0.00110973	0.00806657	0.000836061	0.430857	0.6992
AFF_scaled	temperament	-0.0038337	0.00403029	0.0321899	0.0027763	0.0228977	0.0909174
ANG_scaled	temperament	-0.0157648	0.00409273	0.0367863	0.00273506	0.0812919	0.243856
ASSERT_scaled	temperament	0.00144692	0.00100309	0.00736533	0.000726196	0.449055	0.6992
ATTF_scaled	temperament	-0.0974866	0.0266493	0.238242	0.0163181	9.999e-05	0.00089991
CHILD_ETHNICITY_1	demographics	0.00042141	0.00126457	0.00563586	0.00113309	0.0216978	0.0887639
CHILD_ETHNICITY_2	demographics	0.00033118	0.000993808	0.00442913	0.000890481	0.189281	0.426557
CHILD_RACE1_1	demographics	0.000821139	0.00056565	0.000821139	0.00056565	0.842916	1
CHILD_RACE1_2	demographics	-2.17252e-05	0.000517438	0.0020143	0.000489334	0.0173983	0.0782922
CHILD_RACE1_3	demographics	-0.0013591	0.00143943	0.00807891	0.00120957	0.0207979	0.0887639
CHILD_RACE1_4	demographics	0	0	0	0	1	1
CHILD_RACE1_5	demographics	0.000109348	0.000294954	0.00184386	0.000247489	0.0346965	0.123264
CHILD_RACE1_7	demographics	0	0	0	0	1	1
CHILD_RACE2_2	demographics	0	0	0	0	1	1
CHILD_RACE2_3	demographics	-0.000386504	0.000390274	0.000386504	0.000390274	0.991301	1
CHILD_RACE2_4	demographics	0	0	0	0	1	1
CHILD_RACE2_5	demographics	-0.000162784	0.000101383	0.000615238	8.55323e-05	0.679532	0.94574
CHILD_RACE2_6	demographics	-0.000120171	0.000131252	0.00077058	0.000112962	0.0029997	0.0213137
CHILD_RACE3_5	demographics	0.000752713	0.000760055	0.000752713	0.000760055	0.0274973	0.106061
CHILD_RACE3_6	demographics	-0.000321954	0.000325094	0.000321954	0.000325094	0.00269973	0.020248
COMBINEDRACE_1	demographics	-6.72288e-05	0.000580854	0.00384343	0.000474512	0.00339966	0.0229477
COMBINEDRACE_5	demographics	-2.14326e-05	0.000185177	0.00122529	0.000151275	0.0391961	0.131365
decile_scaled	geocoded	0.000204176	0.00086361	0.00703902	0.000534023	0.678032	0.94574
DPRIME1_Y1_scaled	cognitive	0.00778446	0.00255285	0.0151379	0.00225078	0.460954	0.6992
DPRIME2_Y1_scaled	cognitive	-0.0221568	0.00508712	0.0375093	0.00419345	0.00739926	0.0384192
HIP_scaled	temperament	-0.000436089	0.000637054	0.00487331	0.000447385	0.375462	0.66694
IMP_scaled	temperament	-0.0584606	0.0151228	0.138335	0.010464	9.999e-05	0.00089991
N1backAcc_Y1_scaled	cognitive	-0.00476084	0.0022119	0.0191929	0.00141407	0.374763	0.66694
N2backAcc_Y1_scaled	cognitive	0.00127384	0.00289911	0.021958	0.00208076	0.189581	0.426557
NO2_exposure_avg_scaled	geocoded	-0.00187235	0.00112768	0.0074088	0.000891246	0.433357	0.6992
OPEN_scaled	temperament	-0.0099825	0.00494926	0.0386506	0.00354847	0.0591941	0.190267
PAIN_scaled	temperament	0.000567224	0.000293403	0.00235316	0.000192438	0.737326	1
PERC_scaled	temperament	-0.00244874	0.00255347	0.0189159	0.00198474	0.151485	0.378712
PM2.5_exposure_avg_scaled	geocoded	2.1759e-05	8.44763e-05	0.000692626	5.89781e-05	0.850715	1
PRIME_INCOME_1	demographics	-0.00186043	0.000906985	0.00505746	0.000774279	0.456354	0.6992
PRIME_INCOME_2	demographics	-0.000180691	0.000417783	0.0015649	0.000391877	0.124388	0.329261
PRIME_INCOME_3	demographics	5.06038e-05	0.000354312	0.00196397	0.000312902	0.455454	0.6992
PRIME_INCOME_4	demographics	0.00139853	0.00125699	0.00868626	0.000977353	0.039896	0.131365
PRIME_INCOME_5	demographics	0.000278693	0.000323193	0.00273251	0.000185948	0.442856	0.6992
PRIME_INCOME_6	demographics	0.00316775	0.00117417	0.00910685	0.000915635	0.0211979	0.0887639
PRIME_INCOME_7	demographics	-0.000682529	0.000837552	0.00389021	0.000763742	0.345865	0.632612
PRIME_INCOME_8	demographics	0.000473863	0.00127225	0.00673389	0.00110611	0.10439	0.281852
PRIMELIVE_1	demographics	-0.000281385	0.0015904	0.0114338	0.00115982	0.174383	0.415898
PRIMELIVE_2	demographics	4.32836e-07	5.50208e-06	1.21499e-05	5.36951e-06	0.810119	1
PRIMELIVE_3	demographics	-0.00109567	0.00143948	0.0123064	0.000887718	0.00629937	0.0350965
PRIMELIVE_4	demographics	-0.00272018	0.00242985	0.0128397	0.00212836	9.999e-05	0.00089991
r_COI_nat_scaled	geocoded	-0.000781475	0.00204369	0.0151303	0.0014876	0.00369963	0.0237833
r_ED_nat_scaled	geocoded	-4.33896e-05	7.47535e-05	0.000568514	5.11229e-05	0.982502	1
r_SE_nat_scaled	geocoded	-0.000455359	0.00164539	0.0122385	0.0012265	0.746125	1
RACE_ETHNICITY_1	demographics	-4.86743e-06	1.72842e-05	0.000127505	1.32209e-05	0.178682	0.415898
RACE_ETHNICITY_3	demographics	0.000121269	0.000430623	0.00317669	0.000329389	0.259274	0.522418
SAD_scaled	temperament	0.00164133	0.000543984	0.00475468	0.000350503	0.770023	1
SEX_1	demographics	-0.00316946	0.00432932	0.0392962	0.00221688	9.999e-05	0.00089991
SEX_2	demographics	-0.00269397	0.00367982	0.0334009	0.0018843	9.999e-05	0.00089991
SHY_scaled	temperament	0.00739228	0.00479235	0.0380158	0.00310564	0.0357964	0.123911
SSBK_NumComplete_Y1_scaled	cognitive	0.00251454	0.000805489	0.0061692	0.00064879	0.910609	1
SSFD_NumComplete_Y1_scaled	cognitive	-0.00466336	0.003214	0.0227803	0.0023062	0.265673	0.52744
STOP_MRT_INT_Y1_scaled	cognitive	-0.00223484	0.00268853	0.0181872	0.00207259	0.324168	0.607814
STOP_SDGort_Y1_scaled	cognitive	-0.0014365	0.000760584	0.00649333	0.000534549	0.308069	0.594133
Stop_SSRTAve_INT_Y1_scaled	cognitive	-0.00931428	0.00347486	0.0282869	0.00236321	0.0667933	0.2097
Trail_Making_Test_Letter_Sequencing_Raw_Score_scaled	cognitive	-0.00106959	0.000458548	0.00393387	0.000315243	0.748225	1
v_Y1_scaled	cognitive	1.62768e-05	0.000370489	0.00280657	0.000266936	0.572743	0.840438
V1AGE_YEARS_scaled	demographics	0.00399844	0.0105201	0.0823282	0.00686857	9.999e-05	0.00089991
Y1_C_CU_KSAD_PTSDDX_DSM5_ALL_MISSING	stress_trauma	0	0	0	0	1	1
Y1_C_CU_KSAD_PTSDDX_no...did.not.meet.criteria	stress_trauma	0.000147698	7.67726e-06	0.000147698	7.67726e-06	9.999e-05	0.00089991
Y1_C_CU_KSAD_PTSDDX_Rule.out	stress_trauma	0	0	0	0	1	1
Y1_C_CU_KSAD_PTSDDX_subthreshold	stress_trauma	0	0	0	0	1	1
Y1_C_CU_KSAD_PTSDDX_yes	stress_trauma	-2.82767e-05	1.46981e-06	2.82767e-05	1.46981e-06	9.999e-05	0.00089991
Y1_C_CU_KSAD_PTSDIMP_DSM5_ALL_MISSING	stress_trauma	0	0	0	0	1	1
Y1_C_CU_KSAD_PTSDIMP_mild.impairment	stress_trauma	-4.77377e-05	0.000539285	0.00181332	0.00051484	0.246675	0.504563
Y1_C_CU_KSAD_PTSDIMP_moderate.impairment	stress_trauma	-0.000481293	2.50174e-05	0.000481293	2.50174e-05	9.999e-05	0.00089991
Y1_C_CU_KSAD_PTSDIMP_no.impairment	stress_trauma	0.000211332	0.000205312	0.000904024	0.000189985	0.952805	1
Y1_C_CU_KSAD_PTSDIMP_severe.impairment	stress_trauma	0	0	0	0	1	1
Y1_C_KSAD_PTSDOFF_DSM5_scaled	stress_trauma	0	0	0	0	1	1
Y1_C_KSAD_PTSDOFF_scaled	stress_trauma	0.000638477	0.00108214	0.00313598	0.00103163	0.419958	0.6992
Y1_C_KSAD_PTSDON_DSM5_scaled	stress_trauma	0	0	0	0	1	1
Y1_C_KSAD_PTSDON_scaled	stress_trauma	0.00094496	0.0011795	0.0034428	0.00111528	0.384062	0.673355
Y1_C_LT_KSAD_PTSDDX_DSM5_ALL_MISSING	stress_trauma	0	0	0	0	1	1
Y1_C_LT_KSAD_PTSDDX_no...did.not.meet.criteria	stress_trauma	3.59694e-05	9.76699e-06	6.01014e-05	8.71789e-06	0.0830917	0.243856
Y1_C_LT_KSAD_PTSDDX_Rule.out	stress_trauma	0	0	0	0	1	1
Y1_C_LT_KSAD_PTSDDX_subthreshold	stress_trauma	0.000190784	0.000100417	0.000383708	9.63074e-05	0.166483	0.408641
Y1_C_LT_KSAD_PTSDDX_yes	stress_trauma	-0.000178808	4.06512e-05	0.000252073	3.62793e-05	0.863014	1
Y1_C_LT_KSAD_PTSDIMP_DSM5_ALL_MISSING	stress_trauma	0	0	0	0	1	1
Y1_C_LT_KSAD_PTSDIMP_mild.impairment	stress_trauma	-6.15012e-05	0.000131705	0.000354104	0.00012797	0.79992	1
Y1_C_LT_KSAD_PTSDIMP_moderate.impairment	stress_trauma	0.000572035	8.29027e-05	0.000713376	7.44829e-05	0.09969	0.274656
Y1_C_LT_KSAD_PTSDIMP_no.impairment	stress_trauma	7.21342e-05	4.55805e-05	0.00022398	4.15328e-05	0.322068	0.607814
Y1_C_LT_KSAD_PTSDIMP_severe.impairment	stress_trauma	0.000321328	1.67025e-05	0.000321328	1.67025e-05	9.999e-05	0.00089991
Y1_CLWRD_COND1_scaled	cognitive	-0.0135888	0.00501899	0.0401035	0.00330969	0.010399	0.0519948
Y1_CLWRD_COND2_scaled	cognitive	0.00266227	0.000939705	0.00751005	0.00066446	0.996	1
Y1_Digits_Bkwd_Rs_scaled	cognitive	-0.000329533	0.000107686	0.000778736	8.47435e-05	0.832817	1
Y1_Digits_Frwd_Rs_scaled	cognitive	-0.00300332	0.00114998	0.008912	0.000829153	0.478052	0.717078
Y1_HIGHEST_REL_JOB_SCORE_scaled	demographics	0.000289747	0.00257556	0.01921	0.0018978	0.292571	0.572421
Y1_P_PSI_1_no	stress_trauma	0.000221162	2.56001e-05	0.000274999	2.07315e-05	0.0307969	0.112367
Y1_P_PSI_1_yes	stress_trauma	-0.00100224	0.000116012	0.00124621	9.39492e-05	0.19648	0.434834
Y1_P_PSI_10_no	stress_trauma	0.000533229	0.000276138	0.0016751	0.000237716	0.391461	0.677528
Y1_P_PSI_10_yes	stress_trauma	0.00116903	0.000605391	0.00367241	0.000521157	0.0886911	0.249444
Y1_P_PSI_11_no	stress_trauma	-0.000145487	0.000218451	0.00115209	0.000185724	0.768023	1
Y1_P_PSI_11_yes	stress_trauma	-1.90682e-05	2.86311e-05	0.000150998	2.43418e-05	0.945405	1
Y1_P_PSI_12_no	stress_trauma	-0.000337657	0.000124008	0.000662677	0.000112074	0.20158	0.438924
Y1_P_PSI_12_yes	stress_trauma	-0.000976311	0.000358561	0.00191608	0.000324054	0.0290971	0.109114
Y1_P_PSI_13_no	stress_trauma	-7.18205e-06	1.11473e-05	3.71181e-05	1.07108e-05	9.999e-05	0.00089991
Y1_P_PSI_13_yes	stress_trauma	-6.41685e-05	9.95963e-05	0.000331634	9.56959e-05	0.0860914	0.247284
Y1_P_PSI_14_no	stress_trauma	0.00125365	0.000616175	0.00425124	0.000465975	0.0167983	0.0781991
Y1_P_PSI_14_yes	stress_trauma	0.00010818	5.31711e-05	0.000366849	4.021e-05	0.992301	1
Y1_P_PSI_15_no	stress_trauma	0.000164383	0.000339887	0.0018206	0.000291994	0.143886	0.366501
Y1_P_PSI_15_yes	stress_trauma	0.00126504	0.00261566	0.0140108	0.0022471	0.0039996	0.024543
Y1_P_PSI_16_no	stress_trauma	-0.00016654	0.000153956	0.000749405	0.000136307	0.59974	0.87059
Y1_P_PSI_16_yes	stress_trauma	0.000524964	0.000485296	0.00236226	0.000429665	0.494851	0.734119
Y1_P_PSI_17_no	stress_trauma	-0.00204297	0.000869917	0.006383	0.000634095	0.0727927	0.223341
Y1_P_PSI_17_yes	stress_trauma	-0.00500697	0.00213202	0.0156436	0.00155406	0.00209979	0.0166748
Y1_P_PSI_18_no	stress_trauma	-0.000133211	2.29027e-05	0.000186226	1.95673e-05	0.441556	0.6992
Y1_P_PSI_18_yes	stress_trauma	-0.000764892	0.000131507	0.0010693	0.000112355	0.178482	0.415898
Y1_P_PSI_19_no	stress_trauma	0.000571624	0.000309001	0.00135146	0.000288992	0.00619938	0.0350965
Y1_P_PSI_19_yes	stress_trauma	-0.000107315	5.80109e-05	0.00025372	5.42544e-05	0.213779	0.458097
Y1_P_PSI_2_no	stress_trauma	8.41106e-05	8.38756e-05	8.41106e-05	8.38756e-05	0.668233	0.94574
Y1_P_PSI_2_yes	stress_trauma	0.000427968	0.000426773	0.000427968	0.000426773	0.346765	0.632612
Y1_P_PSI_20_no	stress_trauma	0.00107635	0.000231635	0.0016219	0.000202883	0.00649935	0.0350965
Y1_P_PSI_20_yes	stress_trauma	-0.000927632	0.00019963	0.00139781	0.000174852	0.80192	1
Y1_P_PSI_3_no	stress_trauma	-4.95793e-05	4.67087e-06	5.57433e-05	3.90089e-06	9.999e-05	0.00089991
Y1_P_PSI_3_yes	stress_trauma	-0.00307887	0.000290061	0.00346166	0.000242245	9.999e-05	0.00089991
Y1_P_PSI_4_no	stress_trauma	-4.91189e-05	1.25733e-05	7.25335e-05	1.16244e-05	0.610939	0.877412
Y1_P_PSI_4_yes	stress_trauma	-0.00171103	0.000437983	0.00252666	0.000404928	9.999e-05	0.00089991
Y1_P_PSI_5_no	stress_trauma	0.000186282	0.000103882	0.000186282	0.000103882	0.889311	1
Y1_P_PSI_5_yes	stress_trauma	-0.000524027	0.000292229	0.000524027	0.000292229	0.784522	1
Y1_P_PSI_6_no	stress_trauma	0.000160711	0.000328572	0.00110093	0.000317158	0.970803	1
Y1_P_PSI_6_yes	stress_trauma	0.000420381	0.000859461	0.00287974	0.000829607	0.246475	0.504563
Y1_P_PSI_7_no	stress_trauma	0.000186084	0.00015621	0.000770034	0.000142598	0.00129987	0.0109677
Y1_P_PSI_7_yes	stress_trauma	-0.00232881	0.00195494	0.00963687	0.00178459	9.999e-05	0.00089991
Y1_P_PSI_8_no	stress_trauma	-4.57197e-05	1.03428e-05	8.2276e-05	8.03459e-06	0.713129	0.982371
Y1_P_PSI_8_yes	stress_trauma	-0.00164094	0.000371217	0.002953	0.000288372	0.140486	0.364723
Y1_P_PSI_9_no	stress_trauma	2.58737e-05	0.000169087	0.00047483	0.000163635	0.217178	0.45811
Y1_P_PSI_9_yes	stress_trauma	8.75459e-05	0.000572118	0.00160662	0.00055367	0.988901	1
Y1_TRAILS_COND2_scaled	cognitive	0.0020345	0.00163417	0.0127885	0.00117736	0.438456	0.6992
Y1_TRAILS_RES_scaled	cognitive	-0.00136122	0.00123832	0.00880075	0.000890759	0.458254	0.6992

### Sheet: Supplementary Table 7
Supplementary Table 7: Block-level feature importance results for model without temperament
block	n_features	mean_mean_attribution	sd_mean_attribution	mean_mean_attribution_sum	sd_mean_attribution_sum	mean_mean_abs_attribution	sd_mean_abs_attribution	mean_mean_abs_attribution_sum	sd_mean_abs_attribution_sum	prop_of_total_block_importance	p_empirical_vs_10k_null
demographics	35	-1.86797e-05	0.000574532	-0.000653792	0.0201086	0.0129572	0.000411721	0.453502	0.0144102	0.407617	9.999e-05
cognitive	17	-0.00503812	0.00130836	-0.0856481	0.0222421	0.024378	0.00109228	0.414426	0.0185687	0.372495	0.0442956
stress_trauma	64	-0.000410756	0.000135543	-0.0262884	0.00867476	0.00246005	0.000139337	0.157443	0.00891757	0.141514	0.0255974
geocoded	7	-2.82235e-05	0.000448653	-0.000197564	0.00314057	0.00915018	0.000460861	0.0640513	0.00322603	0.0575707	0.871213
polygenic scores	2	-0.00581156	0.00123531	-0.0116231	0.00247062	0.0115725	0.000811455	0.023145	0.00162291	0.0208032	9.999e-05

### Sheet: Supplementary Table 8
Supplementary Table 8: Feature-level feature importance results for model without temperament
feature_name	block	mean_mean_attribution	sd_mean_attribution	mean_mean_abs_attribution	sd_mean_abs_attribution	p_empirical_vs_10k_null	p_fdr_empirical_vs_10k_null
adi_wsum_scaled	geocoded	-0.000395059	0.0011933	0.00955089	0.00079104	0.713029	1
CHILD_ETHNICITY_1	demographics	-7.92082e-05	0.00083419	0.00403283	0.000733978	0.327267	0.813399
CHILD_ETHNICITY_2	demographics	-3.87139e-05	0.000407721	0.0019711	0.000358741	0.426257	0.907485
CHILD_RACE1_1	demographics	0.000847687	0.000590717	0.000847687	0.000590717	0.766223	1
CHILD_RACE1_2	demographics	-4.14509e-05	0.000146827	0.000670355	0.000133235	0.960404	1
CHILD_RACE1_3	demographics	-0.000404099	0.001069	0.00590498	0.000904774	0.379962	0.87764
CHILD_RACE1_4	demographics	0	0	0	0	1	1
CHILD_RACE1_5	demographics	-8.81748e-06	8.24922e-05	0.000589202	6.26376e-05	0.427257	0.907485
CHILD_RACE1_7	demographics	0	0	0	0	1	1
CHILD_RACE2_2	demographics	0	0	0	0	1	1
CHILD_RACE2_3	demographics	5.78758e-05	5.84403e-05	5.78758e-05	5.84403e-05	0.787921	1
CHILD_RACE2_4	demographics	0	0	0	0	1	1
CHILD_RACE2_5	demographics	0.00134943	0.000884925	0.00581849	0.000709844	0.0972903	0.467742
CHILD_RACE2_6	demographics	0.000372658	0.000350021	0.00229611	0.000282925	0.364764	0.860291
CHILD_RACE3_5	demographics	0.00139326	0.00140685	0.00139326	0.00140685	0.351465	0.844867
CHILD_RACE3_6	demographics	4.51506e-05	4.5591e-05	4.51506e-05	4.5591e-05	0.966703	1
COMBINEDRACE_1	demographics	-0.000575084	0.0012301	0.00930228	0.000893027	0.0474953	0.269859
COMBINEDRACE_5	demographics	-0.000145613	0.000311465	0.00235536	0.000226117	0.992601	1
decile_scaled	geocoded	0.00048643	0.00124375	0.0108914	0.000652387	0.59904	0.9984
DPRIME1_Y1_scaled	cognitive	0.0139167	0.00457012	0.0301241	0.00378026	0.208379	0.667882
DPRIME2_Y1_scaled	cognitive	-0.03209	0.00732986	0.0602213	0.00546506	0.0166983	0.104365
N1backAcc_Y1_scaled	cognitive	-0.0072665	0.00393112	0.0363062	0.00203665	0.169783	0.590219
N2backAcc_Y1_scaled	cognitive	0.00165092	0.00156502	0.0127054	0.00104439	0.614139	1
NO2_exposure_avg_scaled	geocoded	-0.00102223	0.000491324	0.00344532	0.000376511	0.735126	1
PM2.5_exposure_avg_scaled	geocoded	6.6019e-05	0.000141943	0.00126546	8.65781e-05	0.894311	1
PRIME_INCOME_1	demographics	-0.00502257	0.00204169	0.0134877	0.00164698	0.010299	0.0677564
PRIME_INCOME_2	demographics	-0.000736171	0.00169346	0.00702459	0.0015567	0.108489	0.502265
PRIME_INCOME_3	demographics	-0.000470083	0.00165495	0.0101444	0.00138906	0.227377	0.676718
PRIME_INCOME_4	demographics	0.00155683	0.00161001	0.0124417	0.00111799	0.450555	0.907485
PRIME_INCOME_5	demographics	0.000205377	0.000383974	0.0035839	0.000176776	0.816618	1
PRIME_INCOME_6	demographics	0.00491417	0.00172049	0.0148659	0.00115282	0.0948905	0.467742
PRIME_INCOME_7	demographics	-0.000108875	8.01947e-05	0.000367906	7.36798e-05	0.80482	1
PRIME_INCOME_8	demographics	0.00101491	0.00222871	0.0125359	0.00189207	0.128987	0.503856
PRIMELIVE_1	demographics	5.54014e-05	0.00394531	0.032849	0.00241601	0.00649935	0.0451344
PRIMELIVE_2	demographics	-1.51723e-05	5.03772e-05	0.00015889	4.8091e-05	0.727027	1
PRIMELIVE_3	demographics	-0.0034894	0.00337731	0.0333765	0.00136338	0.00219978	0.0196409
PRIMELIVE_4	demographics	-0.0060478	0.003225	0.0205924	0.00262894	0.00239976	0.019998
r_COI_nat_scaled	geocoded	0.000371211	0.00246464	0.0209393	0.00158359	0.331867	0.813399
r_ED_nat_scaled	geocoded	0.000206235	0.00175921	0.0150782	0.00101161	0.579042	0.99151
r_SE_nat_scaled	geocoded	8.98268e-05	0.000338769	0.00288074	0.000227625	0.436356	0.907485
RACE_ETHNICITY_1	demographics	0.000202327	0.000979326	0.00800263	0.000655522	0.286071	0.777368
RACE_ETHNICITY_3	demographics	0.000177946	0.000861316	0.00703831	0.000576531	0.992001	1
resilience	polygenic scores	-2.61517e-05	7.18618e-06	6.46302e-05	4.96015e-06	0.958904	1
SCORE	polygenic scores	-0.011597	0.00247066	0.0230803	0.00162284	9.999e-05	0.00113625
SEX_1	demographics	-0.00119402	0.00529251	0.0527258	0.00172395	9.999e-05	0.00113625
SEX_2	demographics	-0.00121781	0.00539794	0.0537762	0.00175829	9.999e-05	0.00113625
SSBK_NumComplete_Y1_scaled	cognitive	-0.00655679	0.00185568	0.0161545	0.00128405	0.479152	0.907485
SSFD_NumComplete_Y1_scaled	cognitive	-0.00616751	0.00366701	0.0289214	0.0022746	0.125487	0.503856
STOP_MRT_INT_Y1_scaled	cognitive	-0.000621261	0.000396248	0.00303601	0.000272455	0.791321	1
STOP_SDGort_Y1_scaled	cognitive	-0.00953773	0.00455237	0.0414379	0.00301103	0.135786	0.514343
Stop_SSRTAve_INT_Y1_scaled	cognitive	-0.0145704	0.00521981	0.0475393	0.00328696	0.00579942	0.0426428
Trail_Making_Test_Letter_Sequencing_Raw_Score_scaled	cognitive	-0.00349751	0.00147114	0.0134024	0.000910998	0.463454	0.907485
v_Y1_scaled	cognitive	-0.000294179	0.00392043	0.0326184	0.00255802	0.119588	0.503856
V1AGE_YEARS_scaled	demographics	0.00489822	0.0134399	0.116866	0.00774661	9.999e-05	0.00113625
Y1_C_CU_KSAD_PTSDDX_DSM5_ALL_MISSING	stress_trauma	0	0	0	0	1	1
Y1_C_CU_KSAD_PTSDDX_no...did.not.meet.criteria	stress_trauma	3.38481e-05	8.43553e-07	3.38481e-05	8.43553e-07	9.999e-05	0.00113625
Y1_C_CU_KSAD_PTSDDX_Rule.out	stress_trauma	0	0	0	0	1	1
Y1_C_CU_KSAD_PTSDDX_subthreshold	stress_trauma	0	0	0	0	1	1
Y1_C_CU_KSAD_PTSDDX_yes	stress_trauma	-0.00040074	9.98712e-06	0.00040074	9.98712e-06	9.999e-05	0.00113625
Y1_C_CU_KSAD_PTSDIMP_DSM5_ALL_MISSING	stress_trauma	0	0	0	0	1	1
Y1_C_CU_KSAD_PTSDIMP_mild.impairment	stress_trauma	-0.000102163	0.000315584	0.00114161	0.000299041	0.818918	1
Y1_C_CU_KSAD_PTSDIMP_moderate.impairment	stress_trauma	-0.00136428	3.40002e-05	0.00136428	3.40002e-05	9.999e-05	0.00113625
Y1_C_CU_KSAD_PTSDIMP_no.impairment	stress_trauma	-4.38239e-05	5.42087e-05	0.000253295	4.94884e-05	0.69923	1
Y1_C_CU_KSAD_PTSDIMP_severe.impairment	stress_trauma	0	0	0	0	1	1
Y1_C_KSAD_PTSDOFF_DSM5_scaled	stress_trauma	0	0	0	0	1	1
Y1_C_KSAD_PTSDOFF_scaled	stress_trauma	0.00175366	0.00187767	0.00609912	0.00178605	0.557344	0.98124
Y1_C_KSAD_PTSDON_DSM5_scaled	stress_trauma	0	0	0	0	1	1
Y1_C_KSAD_PTSDON_scaled	stress_trauma	0.00060949	0.000460385	0.00143117	0.000436276	0.720228	1
Y1_C_LT_KSAD_PTSDDX_DSM5_ALL_MISSING	stress_trauma	0	0	0	0	1	1
Y1_C_LT_KSAD_PTSDDX_no...did.not.meet.criteria	stress_trauma	0.000127191	0.000129044	0.000442214	0.000123226	0.90321	1
Y1_C_LT_KSAD_PTSDDX_Rule.out	stress_trauma	0	0	0	0	1	1
Y1_C_LT_KSAD_PTSDDX_subthreshold	stress_trauma	0.000147924	0.000886867	0.0018908	0.000870492	0.307769	0.801482
Y1_C_LT_KSAD_PTSDDX_yes	stress_trauma	-0.000287187	0.000104048	0.000486458	9.72183e-05	0.963104	1
Y1_C_LT_KSAD_PTSDIMP_DSM5_ALL_MISSING	stress_trauma	0	0	0	0	1	1
Y1_C_LT_KSAD_PTSDIMP_mild.impairment	stress_trauma	-0.000181543	0.000398079	0.00117261	0.000384388	0.519648	0.946463
Y1_C_LT_KSAD_PTSDIMP_moderate.impairment	stress_trauma	-0.00132805	0.000537143	0.00236055	0.00050762	0.169983	0.590219
Y1_C_LT_KSAD_PTSDIMP_no.impairment	stress_trauma	0.000451974	0.000329239	0.00171118	0.000294918	0.279772	0.777368
Y1_C_LT_KSAD_PTSDIMP_severe.impairment	stress_trauma	0.000280601	6.99305e-06	0.000280601	6.99305e-06	9.999e-05	0.00113625
Y1_CLWRD_COND1_scaled	cognitive	-0.00670185	0.00325651	0.0276021	0.0020156	0.226377	0.676718
Y1_CLWRD_COND2_scaled	cognitive	-0.00188331	0.000912627	0.0078153	0.000555713	0.761224	1
Y1_Digits_Bkwd_Rs_scaled	cognitive	-0.00576851	0.00184642	0.0150257	0.00131212	0.472153	0.907485
Y1_Digits_Frwd_Rs_scaled	cognitive	-0.00730199	0.00369385	0.0310989	0.00232494	0.177882	0.600953
Y1_HIGHEST_REL_JOB_SCORE_scaled	demographics	0.00184986	0.00228845	0.0183794	0.00159551	0.280272	0.777368
Y1_P_PSI_1_no	stress_trauma	9.35693e-05	3.17072e-05	0.000169436	2.93245e-05	0.188581	0.620333
Y1_P_PSI_1_yes	stress_trauma	0.000669623	0.000226911	0.00121256	0.000209859	0.953305	1
Y1_P_PSI_10_no	stress_trauma	0.000469596	0.000512642	0.00280684	0.00044484	0.0735926	0.383295
Y1_P_PSI_10_yes	stress_trauma	0.00020832	0.000227416	0.00124516	0.000197338	0.882612	1
Y1_P_PSI_11_no	stress_trauma	-0.00124375	0.000789455	0.00423571	0.000689645	0.461754	0.907485
Y1_P_PSI_11_yes	stress_trauma	0.00142835	0.000906627	0.00486438	0.000792002	0.508849	0.946463
Y1_P_PSI_12_no	stress_trauma	0.000307028	0.000132174	0.00063308	0.000121331	0.593841	0.9984
Y1_P_PSI_12_yes	stress_trauma	-0.00106082	0.000456679	0.00218737	0.000419215	0.225977	0.676718
Y1_P_PSI_13_no	stress_trauma	-0.000243046	0.00021464	0.000845729	0.000202804	0.530347	0.947048
Y1_P_PSI_13_yes	stress_trauma	-0.000218632	0.00019308	0.000760778	0.000182433	0.386161	0.87764
Y1_P_PSI_14_no	stress_trauma	0.000159863	7.14215e-05	0.000550819	5.06709e-05	0.0292971	0.174387
Y1_P_PSI_14_yes	stress_trauma	0.00269511	0.00120409	0.00928621	0.000854257	0.573543	0.99151
Y1_P_PSI_15_no	stress_trauma	-8.3447e-05	0.000569986	0.00356796	0.000454133	0.323568	0.813399
Y1_P_PSI_15_yes	stress_trauma	-8.16256e-05	0.000557543	0.00349008	0.000444219	0.717928	1
Y1_P_PSI_16_no	stress_trauma	-3.26549e-05	3.20321e-05	0.000184096	2.72087e-05	0.659634	1
Y1_P_PSI_16_yes	stress_trauma	4.78661e-05	4.69531e-05	0.000269851	3.98828e-05	0.883112	1
Y1_P_PSI_17_no	stress_trauma	-0.00426666	0.00242903	0.0193442	0.00162643	0.00049995	0.00480721
Y1_P_PSI_17_yes	stress_trauma	-0.00883967	0.00503247	0.0400774	0.00336965	9.999e-05	0.00113625
Y1_P_PSI_18_no	stress_trauma	-7.7572e-05	3.71102e-05	0.000166957	3.46169e-05	0.987401	1
Y1_P_PSI_18_yes	stress_trauma	-0.00127654	0.000610691	0.00274747	0.000569661	0.169283	0.590219
Y1_P_PSI_19_no	stress_trauma	0.000266192	0.000142458	0.00066147	0.000131288	0.641436	1
Y1_P_PSI_19_yes	stress_trauma	0.000370148	0.000198092	0.000919793	0.00018256	0.478552	0.907485
Y1_P_PSI_2_no	stress_trauma	0.000107962	0.000107661	0.000107962	0.000107661	0.947105	1
Y1_P_PSI_2_yes	stress_trauma	0.00115275	0.00114953	0.00115275	0.00114953	0.282972	0.777368
Y1_P_PSI_20_no	stress_trauma	-0.000426296	0.000130892	0.000756888	0.000118117	0.678432	1
Y1_P_PSI_20_yes	stress_trauma	-0.00150081	0.000460816	0.00266468	0.000415838	0.0693931	0.377136
Y1_P_PSI_3_no	stress_trauma	-0.00048375	5.38738e-05	0.000572163	4.4204e-05	0.00029997	0.00312469
Y1_P_PSI_3_yes	stress_trauma	-0.00409972	0.000456573	0.00484901	0.000374623	9.999e-05	0.00113625
Y1_P_PSI_4_no	stress_trauma	-0.000223987	8.18398e-05	0.000382754	7.72147e-05	0.117088	0.503856
Y1_P_PSI_4_yes	stress_trauma	-0.00300915	0.00109947	0.0051421	0.00103734	9.999e-05	0.00113625
Y1_P_PSI_5_no	stress_trauma	-0.000829847	0.000411376	0.000829847	0.000411376	0.437356	0.907485
Y1_P_PSI_5_yes	stress_trauma	-0.00222054	0.00110077	0.00222054	0.00110077	0.69823	1
Y1_P_PSI_6_no	stress_trauma	0.000527558	0.000503888	0.00183557	0.000478723	0.946505	1
Y1_P_PSI_6_yes	stress_trauma	0.000890626	0.000850666	0.00309882	0.000808182	0.435456	0.907485
Y1_P_PSI_7_no	stress_trauma	-0.000807444	0.000335509	0.00205316	0.000290075	0.126087	0.503856
Y1_P_PSI_7_yes	stress_trauma	-0.00378684	0.00157351	0.00962913	0.00136042	0.00549945	0.0426428
Y1_P_PSI_8_no	stress_trauma	-0.000152064	5.32566e-05	0.000361429	4.32585e-05	0.294071	0.782103
Y1_P_PSI_8_yes	stress_trauma	-0.000196734	6.89013e-05	0.000467602	5.59662e-05	0.654935	1
Y1_P_PSI_9_no	stress_trauma	-2.03402e-05	6.0148e-05	0.000188534	5.77512e-05	0.953105	1
Y1_P_PSI_9_yes	stress_trauma	-0.000197924	0.000585281	0.00183456	0.000561957	0.522448	0.946463
Y1_TRAILS_COND2_scaled	cognitive	0.000328679	0.000886579	0.00667417	0.000639342	0.715528	1
Y1_TRAILS_RES_scaled	cognitive	0.000713163	0.000472247	0.00374285	0.000299449	0.920708	1
